# Software Application Profile: SUMnlmr, an R package that facilitates flexible and reproducible non-linear Mendelian randomisation analyses

**DOI:** 10.1101/2021.12.10.21267623

**Authors:** Amy M. Mason, Stephen Burgess

**Affiliations:** British Heart Foundation Cardiovascular Epidemiology Unit, Department of Public Health and Primary Care, University of Cambridge, Cambridge, UK; MRC Biostatistics Unit, University of Cambridge, Cambridge, UK

**Keywords:** causal inference, fractional polynomials, piecewise linear, walled garden

## Abstract

**Motivation:** Mendelian randomisation methods that estimate non-linear exposure—outcome relationships typically require individual-level data. This package implements non-linear Mendelian randomisation methods using stratified summarised data, facilitating analyses where individual-level data cannot easily be shared, and additionally increasing reproducibility as summarised data can be reported. Dependence on summarised data means the methods are independent of the form of the individual-level data, increasing flexibility to different outcome types (such as continuous, binary, or time-to-event outcomes).

**Implementation:** SUMnlmr is available as an R package (version 3.1.0 or higher).

**General features:** The package implements the previously proposed fractional polynomial and piecewise linear methods on stratified summarised data that can either be estimated from individual-level data using the package or supplied by a collaborator. It constructs plots to visualise the estimated exposure— outcome relationship, and provides statistics to assess preference for a non-linear model over a linear model.

**Availability:** The package is freely available from GitHub [https://github.com/amymariemason/SUMnlmr].
