## Supplementary tables for "Software Application Profile: SUMnlmr, an R package that facilitates flexible and reproducible non-linear Mendelian randomisation analyses"

### Sheet: Sheet1
Contents
	Table S1	Fitting results for 1-degree polynomial
	Table S2	Fitting results for 2-degree polynomials
	Table S3	Differences in significance tests in 1 degree polynomial tests
	Table S4	Differences in significance tests in 2-degree polynomial tests
	Table S5	CAD outcome definition
	Table S6	Strata summerized tables for LDL and CAD

### Sheet: Table S1 
		Fitting correct FP				Fitting all FPs
		Individual		Semi-summarized		Individual		Semi-summarized
		Mean (SD) [Mean S.E]	Coverage	Mean (SD) [Mean S.E]	Coverage	Powers		Powers
						Correct	Set	Correct	Set
0	0	-0.01 (0.21) [0.21]	0.96	-0.01 (0.21) [0.21]	0.96	-	0.94	-	0.96			p is the power
0	1	0.98 (0.21) [0.21]	0.96	0.98 (0.21) [0.21]	0.96	0.19	0.88	0.19	0.88			β is the effect parameter
0	2	1.97 (0.21) [0.21]	0.95	1.97 (0.21) [0.21]	0.95	0.35	0.89	0.35	0.89			Coverage refers to the proportion of replications where the true β was contained within the corresponding 95% CI.
0.5	0	-0.01 (0.23) [0.23]	0.96	-0.01 (0.23) [0.23]	0.96	-	0.95	-	0.96			Correct refers to the proportion of replications where the best-fitting fractional polynomial was also the correct fractional polynomial.
0.5	1	0.99 (0.23) [0.23]	0.96	0.99 (0.23) [0.23]	0.96	0.16	0.88	0.16	0.88			Set refers to the proportional where the twice the difference of log-likelihood of the model fit with correct fractional polynomial and the best-fitting fractional was less than the 90th percentile of the relevant 𝜒2(1) distribution.
0.5	2	1.98 (0.23) [0.23]	0.95	1.98 (0.23) [0.23]	0.95	0.33	0.91	0.33	0.91			SD, standard deviation;
1	0	0.00(0.06) [0.06]	0.96	0.00(0.06) [0.06]	0.96	-	0.94	-	0.96			SE standard error;
1	1	1.00 (0.06) [0.07]	0.95	1.00 (0.06) [0.07]	0.96	0.75	0.93	0.75	0.93			FP, fractional polynomial.
1	2	2.00 (0.06) [0.07]	0.96	2.00 (0.06) [0.07]	0.96	0.92	0.96	0.92	0.96
2	0	0.00 (0.01) [0.01]	0.96	0.00 (0.01) [0.01]	0.96	-	0.94	-	0.96
2	1	1.01 (0.01) [0.01]	0.76	1.01 (0.01) [0.01]	0.76	1	1	1	1
2	2	2.03 (0.01) [0.01]	0.45	2.03 (0.01) [0.01]	0.48	1	1	1	1
-0.5	0	0.03 (0.73) [0.74]	0.96	0.03 (0.73) [0.74]	0.96	0.04	0.94	0.04	0.96
-0.5	1	1.01 (0.74) [0.74]	0.95	1.01 (0.73) [0.74]	0.95	0.06	0.94	0.06	0.96
-0.5	2	1.97 (0.74) [0.74]	0.96	1.99 (0.74) [0.74]	0.96	0.1	0.93	0.11	0.94
-1	0	0.02 (0.64) [0.64]	0.95	0.02 (0.64) [0.64]	0.95	0.03	0.94	0.04	0.96
-1	1	1.00 (0.64) [0.64]	0.95	1.00 (0.64) [0.64]	0.95	0.05	0.94	0.06	0.96
-1	2	1.97 (0.64)[0.64]	0.96	1.97 (0.64)[0.64]	0.96	0.12	0.95	0.12	0.95

### Sheet: Table S2
		Fitting correct FP								Fitting all FPs
		Individual		Semi-summarized		Individual		Semi-summarized		Individual		Semi-summarized
		Mean (SD) [Mean S.E]	Coverage	Mean (SD) [Mean S.E]	Coverage	Mean (SD) [Mean S.E]	Coverage	Mean (SD) [Mean S.E]	Coverage	Powers		Powers
										Correct	Set	Correct	Set
2	2	1.21 (0.36) [0.31]	0.85	1.21 (0.36) [0.31]	0.85	1.93 (0.22) [0.18]	0.89	1.93 (0.22) [0.18]	0.89	0.21	0.93	0.21	0.94		& are the powers
2	1	1.00 (0.09) [0.08]	0.92	1.00 (0.09) [0.08]	0.92	2.09 (0.58) [0.53]	0.92	2.09 (0.58) [0.53]	0.92	0.11	0.96	0.11	0.96		β1 & β2 are the effect parameters
2	0.5	1.01 (0.06) [0.05]	0.93	1.01 (0.06) [0.05]	0.93	2.21 (1.29) [1.19]	0.93	2.21 (1.29) [1.19]	0.93	0.04	0.96	0.04	0.96		Coverage refers to the proportion of replications where the true β was contained within the corresponding 95% CI.
2	0	1.01 (0.04) [0.04]	0.93	1.01 (0.04) [0.04]	0.92	2.12 (0.88) [0.81]	0.93	2.12 (0.88) [0.81]	0.93	0.04	0.97	0.04	0.97		Correct refers to the proportion of replications where the best-fitting fractional polynomial was also the correct fractional polynomial.
2	-0.5	1.01 (0.03) [0.03]	0.93	1.01 (0.03) [0.03]	0.92	1.50 (2.38) [2.21]	0.93	1.50 (2.38) [2.21]	0.93	0.02	0.97	0.02	0.97		Set refers to the proportional where the twice the difference of log-likelihood of the model fit with correct fractional polynomial and the best-fitting fractional was less than the 90th percentile of the relevant 𝜒2(1) distribution.
2	-1	1.01 (0.03) [0.03]	0.91	1.01 (0.03) [0.03]	0.91	1.61 (1.75) [1.62]	0.92	1.61 (1.75) [1.62]	0.92	0.03	0.97	0.03	0.97		SD, standard deviation;
1	2	1.19 (0.80) [0.70]	0.9	1.18 (0.80) [0.70]	0.9	2.00 (0.13) [0.11]	0.92	2.00 (0.13) [0.11]	0.91	0.05	0.96	0.05	0.96		SE standard error;
1	1	1.08 (1.02) [0.95]	0.93	1.08 (1.01) [0.95]	0.93	1.97 (0.46) [0.44]	0.93	1.97 (0.46) [0.44]	0.93	0.09	0.96	0.09	0.97		FP, fractional polynomial.
1	0.5	1.01 (0.66) [0.64]	0.94	1.01 (0.66) [0.64]	0.94	1.94 (2.40) [2.34]	0.94	1.94 (2.40) [2.34]	0.94	0.02	0.97	0.02	0.97
1	0	1.01 (0.34) [0.33]	0.94	1.01 (0.34) [0.33]	0.94	1.94 (1.11) [1.08]	0.94	1.94 (1.11) [1.08]	0.94	0.02	0.97	0.02	0.97
1	-0.5	1.00 (0.22) [0.22]	0.94	1.00 (0.22) [0.22]	0.95	1.94 (2.59) [2.53]	0.94	1.94 (2.58) [2.53]	0.94	0.01	0.97	0.01	0.98
1	-1	1.00 (0.17) [0.17]	0.95	1.00 (0.17) [0.17]	0.94	1.93 (1.77) [1.73]	0.94	1.93 (1.77) [1.73]	0.94	0.01	0.97	0.02	0.97
0.5	2	1.44 (1.85) [1.62]	0.9	1.44 (1.85) [1.62]	0.9	2.01 (0.08) [0.07]	0.91	2.01 (0.08) [0.07]	0.91	0.02	0.96	0.02	0.96
0.5	1	0.98 (2.62) [2.54]	0.94	0.98 (2.62) [2.54]	0.94	2.00 (0.72) [0.70]	0.94	2.00 (0.72) [0.70]	0.94	0.02	0.97	0.02	0.97
0.5	0.5	0.94 (4.11) [3.99]	0.93	0.94 (4.11) [3.99]	0.93	2.01 (1.29) [1.25]	0.94	2.01 (1.29) [1.25]	0.94	0.01	0.98	0.01	0.98
0.5	0	1.11 (2.30) [2.24]	0.94	1.11 (2.30) [2.24]	0.94	1.87 (2.08) [2.02]	0.94	1.87 (2.08) [2.02]	0.94	0	0.96	0	0.96
0.5	-0.5	0.99 (1.17) [1.14]	0.94	0.99 (1.17) [1.14]	0.94	1.98 (3.76) [3.64]	0.94	1.98 (3.75) [3.64]	0.94	0	0.98	0	0.99
0.5	-1	0.98 (0.82) [0.81]	0.94	0.98 (0.82) [0.81]	0.94	1.95 (2.29) [2.23]	0.94	1.95 (2.29) [2.23]	0.94	0.01	0.98	0.01	0.99
0	2	1.29 (1.25) [1.09]	0.9	1.28 (1.24) [1.09]	0.9	2.02 (0.06) [0.05]	0.91	2.02 (0.06) [0.05]	0.9	0.03	0.96	0.03	0.96
0	1	0.98 (1.21) [1.17]	0.94	0.98 (1.21) [1.17]	0.94	2.00 (0.37) [0.36]	0.94	2.00 (0.37) [0.36]	0.94	0.01	0.97	0.02	0.97
0	0.5	0.90 (2.08) [2.03]	0.94	0.90 (2.08) [2.03]	0.94	2.08 (2.31) [2.26]	0.94	2.08 (2.31) [2.25]	0.94	0	0.96	0	0.96
0	0	1.00 (1.37) [1.33]	0.94	1.00 (1.37) [1.33]	0.94	1.99 (0.59) [0.58]	0.94	1.99 (0.59) [0.58]	0.93	0.01	0.97	0.01	0.97
0	-0.5	0.99 (2.20) [2.15]	0.94	0.99 (2.20) [2.15]	0.94	1.99 (7.79) [7.58]	0.94	1.99 (7.79) [7.58]	0.94	0.01	0.99	0.01	0.99
0	-1	0.97 (1.15) [1.13]	0.94	0.97 (1.15) [1.13]	0.94	1.94 (3.55) [3.47]	0.94	1.94 (3.55) [3.47]	0.94	0	0.99	0	0.99
-0.5	2	0.11 (3.46) [3.01]	0.89	0.11 (3.46) [3.01]	0.89	2.02 (0.05) [0.04]	0.9	2.02 (0.05) [0.04]	0.9	0.01	0.96	0.01	0.96
-0.5	1	0.95 (2.86) [2.78]	0.94	0.95 (2.86) [2.78]	0.94	1.99 (0.25) [0.24]	0.94	1.99 (0.25) [0.24]	0.94	0.01	0.97	0.01	0.97
-0.5	0.5	1.04 (3.79) [3.69]	0.94	1.04 (3.79) [3.69]	0.94	2.00 (1.19) [1.16]	0.95	2.00 (1.18) [1.16]	0.95	0	0.97	0	0.97
-0.5	0	1.18 (7.85) [7.65]	0.94	1.17 (7.84) [7.65]	0.94	2.02 (2.22) [2.17]	0.94	2.02 (2.21) [2.17]	0.94	0	0.97	0	0.98
-0.5	-0.5	1.04 (3.62) [3.58]	0.95	1.04 (3.62) [3.58]	0.95	1.98 (4.06) [3.97]	0.94	1.98 (4.06) [3.97]	0.94	0.01	0.99	0.02	1
-0.5	-1	1.30 (8.45) [8.34]	0.94	1.30 (8.45) [8.34]	0.94	1.70 (7.36) [7.23]	0.94	1.70 (7.36) [7.23]	0.94	0	0.97	0	0.97
-1	2	0.33 (2.54) [2.20]	0.89	0.33 (2.54) [2.20]	0.89	2.02 (0.04) [0.04]	0.87	2.02 (0.04) [0.04]	0.88	0.02	0.96	0.02	0.96
-1	1	0.95 (1.93) [1.88]	0.95	0.95 (1.93) [1.88]	0.95	1.99 (0.19) [0.19]	0.95	1.99 (0.19) [0.19]	0.95	0.01	0.96	0.01	0.97
-1	0.5	1.00 (2.31) [2.26]	0.94	1.00 (2.31) [2.26]	0.94	1.99 (0.83) [0.82]	0.94	1.99 (0.83) [0.82]	0.94	0	0.97	0	0.98
-1	0	1.04 (3.58) [3.50]	0.93	1.04 (3.57) [3.50]	0.93	1.99 (1.16) [1.14]	0.94	1.99 (1.16) [1.14]	0.94	0	0.97	0	0.98
-1	-0.5	0.73 (7.36) [7.23]	0.94	0.73 (7.36) [7.23]	0.94	2.27 (8.45) [8.34]	0.94	2.27 (8.45) [8.34]	0.94	0	0.97	0	0.98
-1	-1	1.01 (0.73) [0.72]	0.95	1.01 (0.73) [0.72]	0.95	2.08 (3.82) [3.78]	0.95	2.08 (3.81) [3.78]	0.95	0.01	0.98	0.02	0.98

### Sheet: Table S3
		Degree test			Best fit poly against linear test			Quadratic test			Cochran Q test
		Mean difference in p-value	(sd)	Concordace	Mean difference in p-value	(sd)	Concordace	Mean difference in p-value	(sd)	Concordace	Mean difference in p-value	(sd)	Concordace		Dfference between the p-value calculated on the individual data and the stratified summarised data.			Concordance refers to the proportion of simulated sets out of 500 where a test at the 95% level would give identical results when between individual level data and semi summarised data.
2	2	0	0.01	1	0	0	1	0	0	1	0	0	1
2	1	0	0.01	1	0	0	1	0	0	1	0	0	1
2	0.5	0	0.02	0.98	0	0	1	0	0	1	0	0	1
2	0	0	0.06	1	-0.02	0.04	0.99	0	0	1	0	0	1
2	-0.5	0	0.01	1	0	0	1	0	0	1	0	0	1
2	-1	0	0.01	1	0	0	1	0	0	1	0	0	1
1	2	0	0.01	1	0	0	1	0	0	1	0	0	1
1	1	-0.01	0.02	1	0	0	1	0	0	1	0	0	1
1	0.5	-0.02	0.03	0.99	0	0	1	0	0	1	0	0	1
1	0	0.01	0.07	1	-0.02	0.05	0.99	0	0	1	0	0	1
1	-0.5	-0.01	0.03	1	0	0	1	0	0	1	0	0	1
1	-1	-0.01	0.02	0.99	0	0	1	0	0	1	0	0	1
1	-1	-0.01	0.02	1	0	0	1	0	0	1	0	0	1
0.5	2	-0.03	0.05	0.99	0	0	1	0	0	1	0	0	1
0.5	1	-0.02	0.05	1	0	0.02	1	0	0	1	0	0	1
0.5	0.5	0	0.06	1	-0.02	0.05	0.99	0	0	1	0	0	1
0.5	0	-0.03	0.06	1	0	0.02	0.99	0	0	1	0	0	1
0.5	-0.5	-0.02	0.05	1	0	0	1	0	0	1	0	0	1
0.5	-1	-0.02	0.04	0.99	0	0	1	0	0	1	0	0	1
0	2	-0.01	0.02	1	0	0	1	0	0	1	0	0	1
0	1	-0.02	0.04	1	0	0	1	0	0	1	0	0	1
0	0.5	-0.02	0.06	1	0	0.02	1	0	0	1	0	0	1
0	0	0.01	0.07	1	-0.02	0.05	0.99	0	0	1	0	0	1
0	-0.5	-0.02	0.06	1	0	0.02	1	0	0	1	0	0	1
0	-1	-0.02	0.04	0.99	0	0	1	0	0	1	0	0	1

### Sheet: Table S4
		Degree test			Best fit poly against linear test			Quadratic test			Cochran Q test
		Mean difference in p-value	(sd)	Concordace	Mean difference in p-value	(sd)	Concordace	Mean difference in p-value	(sd)	Concordace	Mean difference in p-value	(sd)	Concordace		Dfference between the p-value calculated on the individual data and the stratified summarised data.			Concordance refers to the proportion of simulated sets out of 500 where a test at the 95% level would give identical results when between individual level data and semi summarised data.
2	2	0	0	1	0	0	1	0	0	1	0	0	1
2	1	0	0	1	0	0	1	0	0	1	0	0	1
2	0.5	0	0.01	1	0	0	1	0	0	1	0	0	1
2	0	0	0	1	0	0	1	0	0	1	0	0	1
2	-0.5	0	0.01	0.99	0	0	1	0	0	1	0	0	1
2	-1	0	0.01	0.99	0	0	1	0	0	1	0	0	1
1	2	0	0.01	1	0	0	1	0	0	1	0	0	1
1	1	0	0	1	0	0	1	0	0	1	0	0	1
1	0.5	-0.01	0.02	1	0	0	1	0	0	1	0	0	1
1	0	-0.01	0.02	1	0	0	1	0	0	1	0	0	1
1	-0.5	-0.01	0.02	1	0	0	1	0	0	1	0	0	1
1	-1	-0.01	0.03	0.99	0	0	1	0	0	1	0	0	1
0.5	2	-0.01	0.01	1	0	0	1	0	0	1	0	0	1
0.5	1	0	0.01	1	0	0	1	0	0	1	0	0	1
0.5	0.5	0	0.01	1	0	0	1	0	0	1	0	0	1
0.5	0	-0.01	0.02	1	0	0	1	0	0	1	0	0	1
0.5	-0.5	0	0.08	1	-0.01	0.03	0.99	0	0	1	0	0	1
0.5	-1	0	0.09	0.99	-0.01	0.03	0.99	0	0	1	0	0	1
0	2	0	0.01	1	0	0	1	0	0	1	0	0	1
0	1	-0.01	0.01	1	0	0	1	0	0	1	0	0	1
0	0.5	-0.01	0.02	1	0	0	1	0	0	1	0	0	1
0	0	-0.01	0.01	1	0	0	1	0	0	1	0	0	1
0	-0.5	-0.02	0.07	1	0	0.02	0.99	0	0	1	0	0	1
0	-1	-0.01	0.07	1	-0.01	0.03	0.99	0	0	1	0	0	1
-0.5	2	-0.01	0.01	1	0	0	1	0	0	1	0	0	1
-0.5	1	0	0.01	1	0	0	1	0	0	1	0	0	1
-0.5	0.5	-0.01	0.03	0.99	0	0	1	0	0	1	0	0	1
-0.5	0	-0.01	0.02	1	0	0	1	0	0	1	0	0	1
-0.5	-0.5	0	0.06	1	-0.01	0.03	0.99	0	0	1	0	0	1
-0.5	-1	-0.02	0.03	0.99	0	0	1	0	0	1	0	0	1
-1	2	0	0.01	1	0	0	1	0	0	1	0	0	1
-1	1	0	0.01	0.99	0	0	1	0	0	1	0	0	1
-1	0.5	-0.02	0.03	0.99	0	0	1	0	0	1	0	0	1
-1	0	-0.01	0.02	0.99	0	0	1	0	0	1	0	0	1
-1	-0.5	-0.02	0.03	0.99	0	0	1	0	0	1	0	0	1
-1	-1	-0.02	0.06	1	-0.01	0.03	1	0	0	1	0	0	1

### Sheet: Table S5
	HES and death certificate data			Self-report fields
	ICD-9 codes	ICD-10 codes	Procedures OPCS4	Field: 20002	Field: 20004	Field: 6150
	410, 411, 412, 414.0, 414.8, 414.9	I21, I22, I23, I24, I25.1, I25.2, I25.5, I25.6, I25.8, I25.9	K40, K41, K42, K43, K44, K45, K46, K49, K50.1, K50.2, K50.4, K75	1075	1070, 1095, 1523	1
Participants matching any of these fields in UK Biobank were marked as CAD cases and otherwise were considered controls.

### Sheet: Table S6
bx	by	bxse	byse	xmean	xmin	xmax
0.420521	0.137326	0.00385472	0.0344955	2.15457	0.26635	2.484
0.486594	0.168702	0.00141129	0.0431248	2.66636	2.485	2.824
0.490734	0.15987	0.00105782	0.0504367	2.95682	2.825	3.082
0.49318	0.0919445	0.00091155	0.0559067	3.19771	3.083	3.31
0.493796	0.105456	0.00085451	0.0581198	3.41989	3.311	3.528
0.494184	0.201891	0.00085769	0.0595061	3.63868	3.529	3.75
0.496771	0.148619	0.000933034	0.0585355	3.86862	3.751	3.99
0.495908	0.177934	0.00112908	0.0588902	4.12996	3.991	4.281
0.498897	0.190711	0.00164459	0.0580502	4.47053	4.281	4.695
0.555704	0.200742	0.0063779	0.0553373	5.18589	4.695	9.79046
